# Risk perception of COVID-19 and its socioeconomic correlates in the United States: A social media analysis

**DOI:** 10.1101/2021.01.27.21250654

**Authors:** Shan Qiao, Zhenlong Li, Chen Liang, Xiaoming Li, Caroline Ann Rudisill

## Abstract

Social media analysis provides a new approach to monitoring and understanding risk perceptions regarding COVID-19 over time. Our current understandings of risk perceptions regarding COVID-19 do not disentangle the three dimensions of risk perceptions (perceived susceptibility, perceived severity, and negative emotion) over a long enough timeframe to cover different pandemic phases. The impact of social determinants of health factors on COVID-19-related risk perceptions over time is also not clear. To address these two knowledge gaps, we extracted tweets regarding COVID-19-related risk perceptions and developed index indicators for three dimensions of risk perceptions based on over 297 million geotagged tweets posted by over 3.5 million Twitter users from January to October 2020 in the United States. We also examined correlations between index indicator scores and county-level social determinants of health factors. The three domains of risk perceptions demonstrate different trajectories. Perceived severity kept climbing throughout the whole study period. Perceived susceptibility and negative emotion declined and remained stable at a lower level after peaking on March 11 (WHO named COVID-19 a global pandemic). Attention on risk perceptions was not exactly in accordance with epidemic trends of COVID-19 (cases, deaths). Users from socioeconomically vulnerable counties showed lower attention on perceived severity and susceptibility of COVID-19 than those from wealthier counties. Examination of trends in tweets regarding the multiple domains of risk perceptions throughout stages of the COVID-19 pandemic can help policy makers frame in-time, tailored, and appropriate responses to prevent viral spread and encourage preventive behavior uptake in United States.
