## Supplemental Table 1 for "Risk perception of COVID-19 and its socioeconomic correlates in the United States: A social media analysis"

### Sheet: Sheet1
Date	Events
1/3/2020	China officially notifies the WHO of an outbreak.
1/20/2020	United States confirms its first case in Washington state, a man who traveled to the Wuhan area.
1/24/2020	The United States confirms its second case, a woman in her sixties in Chicago.
1/25/2020	United States confirms its third case, a man in his fifties in Orange County, California.
1/26/2020	United States confirms fourth and fifth cases in Los Angeles and Arizona.
1/27/2020	United States extends screening to twenty airports.
1/28/2020	United Airlines suspends all flights to China from the United States
1/29/2020	The United States and Japan are the first countries to evacuate citizens from Wuhan.
1/29/2020	A new study in the New England Journal of Medicine finds evidence of human-to-human transmission as early as mid-December in Wuhan.
2020-01-30	The United States issues a Level 4 travel advisory for all of China.
2020-01-30	The United States confirms its sixth case, the first person-to-person transmission of the coronavirus in the country.
2020-01-30	The WHO declares the coronavirus outbreak as a Public Health Emergency of International Concern (PHEIC).
2020-02-01	United States confirms its eighth case
2020-02-02	United States confirms its ninth, tenth, and eleventh cases.
2020-02-03	The first U.S. coronavirus patient is discharged from the hospital.
2020-02-04	The U.S. Food and Drug Administration issues an emergency use authorization for CDC’s diagnostic test.
2020-02-04	President Trump pledges to safeguard Americans from the coronavirus in his State of the Union address
2020-02-05	The United States confirms its twelfth case.
2020-02-06	An American citizen with the coronavirus dies in Wuhan, becoming the first known American death from the outbreak.
2020-02-10	The United States confirms its thirteenth case.
2020-02-11	WHO names the disease COVID-19, short for “coronavirus disease 2019.”
2020-02-12	United States confirms fourteenth case.
2020-02-13	United States confirms fifteen case of the coronavirus.
2020-02-14	U.S. CDC Director says that the coronavirus will likely become a community virus and remain beyond this season.
2020-02-15	The United States announces plans to evacuate nearly four hundred Americans quarantined on the Diamond Princess cruise ship; passengers who test positive for COVID-19 will be treated in Japan.
2020-02-17	Evacuated U.S. passengers from the cruise ship Diamond Princess arrive in the United States, including fourteen with confirmed infections.
2020-02-18	U.S. CDC issues a statement on the Diamond Princess quarantine, preventing all passengers and crew of the ship from returning to the United States for at least fourteen days after leaving Diamond Princess.
2020-02-21	U.S. CDC issues a statement on the Diamond Princess quarantine, preventing all passengers and crew of the ship from returning to the United States for at least fourteen days after leaving Diamond Princess.
2020-02-21	The United States confirms a total of thirty-four coronavirus cases, including passengers evacuated from the Diamond Princess.
2020-02-22	U.S. CDC issues a Level 2 travel advisory for Japan and South Korea.
2020-02-23	U.S. CDC issues Level 1 warnings for Iran and Italy.
2020-02-24	The Trump administration sends a budget request to Congress for $2.5 billion to fight COVID-19.
	The U.S. stock market plummeted over coronavirus fears, after the Dow Jones Industrial Average experienced the worst day in two years.
2020-02-25	San Francisco becomes the first U.S. city to declare a state of emergency over COVID-19.
2020-02-25	U.S. CDC warns that spread to the United States is likely and that people should prepare.
2020-02-26	President Donald Trump names Vice President Mike Pence to lead the U.S. coronavirus response.
2020-02-26	California announced the first case in the U.S. with no clear source of exposure.
2020-02-27	U.S. CDC widens its testing guidelines
2020-02-29	The United States reports its first death, a man in his fifties with an underlying health condition.
	Washington state declares a state of emergency
2020-03-01	Florida declares a state of emergency
	The United States reports its second death, a man in his seventies with underlying health conditions
2020-03-02	The United States reports four more deaths, all in Washington state.
2020-03-04	California declares state of emergency over coronavirus
	House passes $8.3 billion emergency coronavirus bill
2020-03-05	Maryland declares state of emergency
	New Jersey reports its first case
2020-03-06	CDC urges those over 60 to stay indoors
	Kentucky confirms first case
	Oklahoma announces first case
	Costa Rica confirms first case
2020-03-07	New York declares a state of emergency
	Kansas reports first positive coronavirus case
	DC reports first positive coronavirus case
2020-03-08	Eight U.S. states declare a state of emergency
	First 3 positive coronavirus cases reported in Iowa
	Connecticut confirms first case of coronavirus
	Number of cases in the United States passes 500
2020-03-09	Louisiana reports first positive coronavirus case
	Rhode Island declares state of emergency
2020-03-10	Michigan, Vermont, North Carolina, Massachusetts, and Colorado all declare a state of emergency (23 states total).
	New Jersey reports first coronavirus death
	South Dakota reports first coronavirus death
2020-03-11	WHO declares the coronavirus outbreak a pandemic
	Arizona declares state of emergency
	Washington D.C. declares state of emergency
	United States announces level 3 travel advisory and suspended entry to all foreign nationals traveling from China, Iran, and certain European countries at any point during the 14 days prior to their scheduled travel to the U.S.
	North Dakota records its first positive case of coronavirus
	Delaware records its first positive case of coronavirus
	NBA suspends their season
2020-03-12	U.S. stocks record their worst day since 1987
	Kansas reports first coronavirus death
	Montana declares state of emergency
	New York City declares a state of emergency
	Ohio closes all public schools until at least April 3
	Virginia declares state of emergency
	India records first coronavirus death
	New York bans gatherings of more than 500 people
	Tennessee declares a state of emergency
	Oregon cancels all gatherings of more than 250 people
2020-03-13	Donald Trump declares a state of National Emergency under Stafford Act
	New Mexico closes all public schools for three weeks
	New York opens drive through coronavirus test center
	Utah bans large gatherings for two weeks
	Maryland announces it will close all schools for two weeks
	Sixteen states including: Alabama, Wisconsin, Maryland, Ohio, Kentucky, Washington, Wisconsin, West Virginia, Illinois, Pennsylvania, Louisiana, Rhode Island, Michigan, New Mexico, Oregon, Virginia, Utah have announced school closures
	WHO declares Europe the new epicenter of the outbreak
2020-03-14	The United States reaches 2,750 Coronavirus cases. All states have reported cases except West Virginia.
	Austin, TX bans gatherings of more than 250 people.
	Georgia declares a state of emergency.
	Georgia postpones their democratic primary out of safety concerns.
	Virginia reports first coronavirus death.
	New York records its first coronavirus related death. It releases the report of the first two deaths on March 15.
2020-03-15	New York City public schools close.
	New York Mayor Bill DeBlasio signs an executive order stating that New York City hospitals are required to cancel elective surgeries.
	Oklahoma declares a state of emergency.
	Maine declares a state of emergency.
	Massachusetts bans eating and drinking at bars until at least April 17.
	29 States announce school closures.
2020-03-16	CDC reports over 4,000 coronavirus cases in the United States.
	South Carolina reports first coronavirus related death.
	Georgia closes all public schools until March 31.
	San Francisco closes all public schools for three weeks.
2020-03-17	West Virginia confirms its first coronavirus case—making the virus present in all 50 United States.
2020-03-18	Trump signs the Families First Coronavirus Response Act into law .
	The United States and Canada suspend non-essential travel between the two countries.
	Maryland reports first coronavirus death.
2020-03-19	California issues a stay-at-home order for all of its 40 million residents.
	Vermont reports first coronavirus-related deaths
	The United States CDC reports more than 13,000 coronavirus cases.
	U.S. Department of States issues a level-four “Do Not Travel” advisory.
2020-03-20	U.S. stocks close their worst week since the 2008 financial crisis.
	Washington D.C. reports first coronavirus death
	Trump invokes Defense Production Act to disperse medical supplies to hospitals.
	Ohio reports first coronavirus death.
	The United States CDC reports more than 18,000 coronavirus cases.
2020-03-21	Arizona records first coronavirus death.
2020-03-23	New Hampshire reports first coronavirus death
	WHO announces the “pandemic is accelerating.”
2020-03-24	U.S. National Guard is activated in all 50 States.
	Navy reports first cases of Coronavirus aboard a ship at Sea
	United States reaches 50,000 coronavirus cases.
2020-03-25	North Carolina reports first coronavirus death
2020-03-26	New York City becomes the epicenter of the US outbreak. Reported coronavirus cases double every three days
	United States death toll reaches one thousand
2020-03-27	Montana reports its first coronavirus death.
	UK Prime Minister Boris Johnson tests positive for coronavirus.
2020-03-29	President Trump extends social distancing guidelines until April 30.
	The United States passes 140,000 coronavirus cases—more than any other country in the world.
2020-03-30	President Trump announces more than 1 million Americans have been tested for coronavirus.
2020-03-31	The United States unveils a model which project that 100,000 Americans could die from the coronavirus.
2020-04-02	6.6 million Americans file for unemployment over the course of the last week, bringing the total number of unemployment claims to over 10 million.
	Almost 91 percent of Americans are ordered to stay at home
	The White House encourages all Americans to wear masks in public.
2020-04-03	The United States confirms 32,000 new cases in one day, setting a new record for the largest jump in daily cases
	U.S. President Donald Trump invokes the Defense Productions Act to halt the export of masks and other personal protection equipment.
2020-04-04	Without scientific evidence, President Trump endorses malaria drug, hydroxychloroquine, as an effective coronavirus treatment
2020-04-05	The United States reports 1,300 coronavirus deaths in one day, its highest daily spike.
	The CDC begins testing blood for coronavirus immunity
2020-04-06	United States death toll passes 10,000
2020-04-09	6.6 million Americans file for unemployment claims in the past week, bringing the total number of unemployment claims filed in the past three weeks to over 17 million.
2020-04-10	New York City reports more coronavirus cases than any country.
2020-04-11	Over 550 crew members aboard the USS Theodore Roosevelt test positive for coronavirus.
	The United States surpasses Italy for having the most confirmed coronavirus deaths in the world.
	The United States surpasses Italy for having the most confirmed coronavirus deaths in the world.
	Hydroxychloroquine is deemed ineffective as a treatment against the coronavirus.
	President Donald Trump delays thousands of stimulus checks in an unprecedented move to mandate that his name appear on the check.
2020-04-15	President Trump delays funding to the WHO
2020-04-16	President Donald J. Trump unveils a set of guidelines for opening up America giving liberty to state Governors to choose whether they want lift restrictions statewide or on a county-by-county basis.
	An additional 5.2 million Americans file for unemployment over the past week, bringing the total number to 22 million Americans filing since President Donald J. Trump declared a state of emergency four weeks ago. This job loss is comparable to Great Depression statistics.
2020-04-17	U.S. Vice President, Mike Pence declares that the country has enough tests for a phase one reopening.
	Texas Governor, Greg Abbott, makes an executive decision to begin reopening Texas beginning in May. This decision makes Texas one of the first states to loosen restrictions.
2020-04-20	President Donald J. Trump announces he will temporarily suspend immigration to the United States for 60 days by executive order.
2020-04-21	President Donald J. Trump effectively suspends immigration to the United States. Green card recipients will be blocked from moving to the country but temporary workers on nonimmigrant visas will be allowed in.
2020-04-22	Hydroxychloroquine is deemed ineffective as a treatment against the coronavirus.
2020-04-23	President Donald J. Trump erroneously recommends ingesting disinfectants to fight coronavirus. Lysol and other companies warn against this practice.
	The White House announces it has enough test kits for a phase one reopening.
2020-04-24	The United States’ coronavirus death toll passes 50,000.
	The Federal Drug Administration warns against the use of hydroxychloroquine, an anti-malarial drug touted by President Donald J. Trump as a coronavirus treatment.
2020-04-25	Over a quarter of the world’s coronavirus deaths are in the United States.
2020-04-28	The United States records over one million coronavirus cases
2020-05-03	In the United States, Virginia reports its first coronavirus death. Total deaths in the United States are 65,464.
2020-05-05	Trump administration considers phasing out coronavirus task force.
2020-05-09	Three children in New York die of a mysterious toxic-shock inflammation syndrome linked to the coronavirus. Another 73 are infected.
2020-05-11	Two White House staff members test positive for the virus.
	Hydroxychloroquine is proven ineffective as a treatment against COVID-19
2020-05-18	President Donald Trump announces he is taking hydroxychloroquine
2020-05-27	Coronavirus deaths in the United States pass 100,000.
2020-06-08	New York City begins phase I reopening
2020-06-09	Since Memorial Day in the United States, nine states report increase in hospitalizations due to coronavirus.
2020-06-10	The United States sees rises in confirmed cases across 19 states, 24 states trend downward, and 7 remain the same.
2020-06-11	As the United States exceeds 2 million confirmed coronavirus cases, new model suggests spikes in death toll in September and later months.
2020-06-15	The United States surpasses 115,000 coronavirus deaths as new cases increase across more than 12 states
2020-06-16	The United States surpasses 115,000 coronavirus deaths as new cases increase across more than 12 states
2020-06-20	Florida and South Carolina report sharp spikes in new cases, breaking single-day records for third day in a row
2020-06-22	Citing pandemic concerns, President Trump issues restrictions on immigration to the United States, suspending most H1-B, H2-B, and H-4 visas.
2020-06-23	FDA warns against the use of hand sanitizers containing methanol, a toxic substance.
2020-06-24	The United States reports its highest daily total of new coronavirus cases.
	Twenty-six U.S. states see a rise in coronavirus cases since easing up on lockdown restrictions.
2020-06-25	U.S. CDC estimates that more than 20 million individuals may have had coronavirus in the United States thus far.
2020-06-26	The United States sees its highest daily increase in confirmed coronavirus cases.
2020-06-27	Twelve U.S. states slow reopening measures as new cases increase across the country.
2020-06-30	The United States acquires over 500,000 doses of remdesivir from Gilead, all of its production for the month of July and 90 percent of August and September.
2020-07-01	Texas governor, Greg Abbott, mandates face masks in public
2020-07-02	Florida reports over 10,000 new coronavirus cases, marking a new single-day record for the state.
2020-07-03	The United States reports over 55,000 new coronavirus cases, marking a new daily global record.
2020-07-05	Florida and Texas report new single-day records for coronavirus cases.
2020-07-06	California orders six additional counties to close indoor operations for restaurants, bars, and other businesses as coronavirus cases increase in the state
2020-07-07	President Donald Trump formally notifies Congress and the United Nations of U.S. withdrawal from WHO
2020-07-08	Intensive care units in hospitals across Florida and Arizona reach full capacity due to surges in coronavirus cases
2020-07-09	Single-day records are reported across four states in the United States.
2020-07-10	The United States reports 63,247 new coronavirus cases, its highest single-day increase to date.
2020-07-11	Louisiana mandates masks statewide amid rising cases and hospitalizations.
2020-07-12	President Donald Trump makes his first public appearance wearing a face-mask.
	Florida marks 15,300 new cases, the highest single-day increase of any U.S. state since the pandemic began.
2020-07-13	New York City reports no new coronavirus deaths in a 24-hour period.
	California's two largest public school districts, Los Angeles and San Diego, announce they will be online-only for the fall semester.
	WHO reports that the U.S. and Brazil made up half of the daily increase in coronavirus cases globally.
2020-07-14	Moderna, the first potential coronavirus vaccine tested in humans, is demonstrated to show a positive immune response.
	The White House orders hospitals to bypass the CDC and send COVID-19 case data directly to Washington.
2020-07-15	Single-day tallies for cases, hospitalizations, and deaths reach highs across several states including Florida, Oklahoma, and Mississippi.
	Walmart, the world's largest retailer, requires all shoppers to wear face-masks in all 5,000 of its U.S. stores.
2020-07-16	Georgia's governor issues an executive order rescinding mask mandates made by local governments across the state.
2020-07-18	The FDA issues its first emergency use authorization for COVID-19 pool testing.
2020-07-21	The United States accuses China of hacking COVID-19 vaccine research trials.
2020-07-22	Washington, D.C. issues a new mask mandate as cases rise.
	The United States charges two Chinese hackers accused of targeting institutions working on vaccine research in the U.S., Germany, UK, and Japan, among other nations.
2020-07-25	COVID-19 hospitalizations are up 79 percent in three weeks in Florida.
2020-07-27	Phase III clinical trials for a COVID-19 vaccine, developed by Moderna, begin in the United States.
2020-07-29	Russia reports its on-track to approve the first COVID-19 vaccine in mid-August.
2020-08-01	Mississippi has the highest COVID-19 positivity rate in the United States.
2020-08-07	New York Governor, Andrew Cuomo announces New York City schools can reopen in the fall if COVID-19 cases remain low.
2020-08-10	Moderna and the Trump administration negotiate a deal to supply the United States with 100 million doses of its experimental COVID-19 vaccine.
2020-08-13	U.S. presidential candidate Joe Biden calls for a three-months national mask mandate.
2020-08-17	New York Governor, Andrew Cuomo announces COVID-19 infection rate below one percent for the tenth consecutive day.
2020-08-19	The Trump Administration's Operation Warp Speed announces a COVID-19 vaccine will likely be made available next spring.
2020-08-23	The FDA issues an emergency authorization for convalescent plasma treatment against COVID-19.
2020-08-24	White House officials announce the possibility of fast-tracking a COVID-19 vaccine before phase III trials are completed
	New COVID-19 cases are decreasing in half of U.S. States
2020-08-27	The White House announces the purchase of 150 million rapid COVID-19 tests.
2020-08-28	New York announces its lowest rate of COVID-19 infection since the pandemic began, marking three consecutive weeks of an infection rate below one percent.
	The FDA expands emergency authorization of remdesivir for hospitalized COVID-19 patients.
2020-09-01	The White House announces it will resume tours at 18 percent capacity following six-month hiatus
	The National Institutes of Health advised doctors to not use convalescent plasma as a COVID-19 treatment until more research is conducted.
	Utah State University issues mandatory quarantine after detecting COVID-19 in water supply.
2020-09-02	Dr. Moncef Slaoui, the chief adviser for the White House vaccine program, said that a COVID-19 vaccine before November would be “extremely unlikely but not impossible.”
2020-09-04	Moderna slows down phase III vaccine trials to expand testing to at-risk minorities.
	One study finds that Russia's COVID-19 vaccine generated a "strong immune response."
2020-09-07	New York's positive test rate stays below one percent for 30 consecutive days
2020-09-09	The United States announces it will stop screening international arrivals for COVID-19.
2020-09-16	Director of the Centers for Disease Control and Prevention, Dr. Robert Redfield, announces that a COVID-19 vaccine likely will not be widely available until mid-2021.
2020-09-25	The United States passes 7 million COVID-19 cases.
2020-09-28	New York's positive COVID-19 test rate reaches 1.5 percent, reflecting a national increase in cases.
2020-09-29	Moderna's COVID-19 vaccine shows acceptable safety
	New York City's COVID-19 positivity rate reaches 3.25 percent-- its highest figure since June.
2020-09-30	The CDC announces a Cruise Ship No Sail Order, effective through October 31.
2020-10-01	Advisor to U.S. President, Hope Hicks, tests positive for COVID-19.
	New York City's hotspots in Queens and Brooklyn, reach a 6.5 COVID-19 positivity rate.
2020-10-02	U.S. President, Donald J. Trump, and First Lady, Melania Trump, test positive for COVID-19.
	President Donald J. Trump is flown to Walter Reed hospital to receive treatment for the coronavirus.
2020-10-05	President Donald J. Trump returns to the White House from Walter Reed hospital.
2020-10-08	Top White House aid, Stephen Miller, tests positive for COVID-19.
	White House COVID-19 outbreak reaches at least 34 people
2020-10-12	Johnson & Johnson pauses its COVID-19 vaccine trails after a participant contracts an unexplained illness.
2020-10-20	The United States reports 58,387 new COVID-19 cases in a 24-hour period, its highest figure since July
